# Classical machine learning versus transformers for predicting daily psychological distress from passive smartphone sensing and self-report: a prospective cohort study

**DOI:** 10.64898/2026.11.04.26367218

**Authors:** Ike Griss Salas, Wai-yin Lam, Robyn E. Kilshaw, Brian R. W. Baucom, Nina de Lacy

## Abstract

**Objective:** We test whether data collected from daily passive smartphone sensing and self-reports can predict daily significant psychological distress with meaningful potential clinical utility, comparing across best-in-class machine learning algorithms.

**Methods:** In this prospective cohort study, 169 community-dwelling adults completed baseline surveys followed by 7 days of passive smartphone sensing (accelerometer, GPS, power state) and end-of-day Brief Symptom Inventory-18 (BSI-18) assessments. Cases were defined as days (total *n* = 1,062) where participants’ psychological distress measured with the sex-specific BSI-18 Global Severity Index T-score was ≥63 (prevalence 11.2%). Four classical models (artificial neural network, elastic net, support vector machine [SVM], extreme gradient boosting [XGB]) and four transformers (sensor-only or multimodal; standard or fusion architecture) were tuned, Platt-calibrated and evaluated on held-out participants (210 records, 25 cases) with participant-level bootstrap 95% confidence intervals (CIs).

**Results:** The SVM (area under the receiver operating characteristic curve [AUROC] 0.84; 95% CI 0.71–0.93), the multimodal fusion transformer (0.84; 0.69–0.95) and XGB (0.82; 0.63–0.94) discriminated best; sensor-only transformers performed at chance (0.49–0.50). At the default threshold of 0.50, elastic net logistic regression was the best classifier (sensitivity 0.56, positive predictive value 0.64). At 0.12 (near the outcome prevalence), the SVM detected all cases (negative predictive value 1.00), but positive predictive values were low for all models (0.13–0.26). Decision-curve analysis favored most models over treat-all and treat-none lines at thresholds between 0.05 and 0.25. Baseline survey items, mainly on functional impairment, had the largest feature importance.

**Conclusions:** Compact classical models performed as well as transformers, which were considerably more computationally intensive. Decision-curve analysis supports further clinical exploration of these tools for triaging daily psychological distress, though our results suggest the relative value of psychosocial assessments and digital data should be carefully analyzed. External validation is needed before clinical use.
