## Supplemental Table 2 for "Classical machine learning versus transformers for predicting daily psychological distress from passive smartphone sensing and self-report: a prospective cohort study"

### Sheet: ANN
Supplementary Table 2. Hyperparameter configurations of predictive algorithms.
Tunable and fixed hyperparameters are shown for eight prediction models in separate sheets: artificial neural network (‘ANN’), elastic net (‘EN’), support vector machine (‘SVM’), extreme gradient boosting (‘XGB’), and four transformer models with unimodal or multimodal data input and standard or fusion architecture (‘Transformer’). All runtime parameters not listed in the table adopted their defa…
Name	Type	Description	Configurations	Reference
hidden_size	Tunable	Number of hidden units in each hidden layer	128, 256, 512	See in_features and out_features of torch.nn.Linear
n_layers	Tunable	Number of hidden linear layers, each associated with a rectified linear unit (ReLU) activation function	2, 3	See torch.nn.Linear
lr	Tunable	Learning rate of the AdamW optimizer	1e-3, 1e-4, 1e-5	See lr of torch.optim.AdamW
cost_mul	Tunable	Cost multiplier of the training and validation loss for the negative class, used for false-positive-averse cost-sensitive learning	2, 4, 8, 16	See cost_mul_grid of ann_modeling in Baseline_Modeling on GitHub
batch_size	Fixed	Batch size of the data loader	32	See batch_size of torch.utils.data.DataLoader
dropout	Fixed	Probability of an element to be dropped out during model training	0.1	See dropout of torch.nn.functional.dropout
max_epochs	Fixed	Maximum number of rounds updating weights and biases during model training	300	See n_epochs of ann_modeling in _Helper_Scripts/Baseline_Modeling.py on GitHub
scheduler_factor	Fixed	Factor by which the learning rate will be reduced when a metric has stopped improving during model training	0.5	See factor of torch.optim.lr_scheduler.ReduceLROnPlateau
scheduler_patience	Fixed	Number of allowed epochs with no improvement after which the learning rate will be reduced during model training	20	See patience of torch.optim.lr_scheduler.ReduceLROnPlateau

### Sheet: EN
Supplementary Table 2. Hyperparameter configurations of predictive algorithms.
Tunable and fixed hyperparameters are shown for eight prediction models in separate sheets: artificial neural network (‘ANN’), elastic net (‘EN’), support vector machine (‘SVM’), extreme gradient boosting (‘XGB’), and four transformer models with unimodal or multimodal data input and standard or fusion architecture (‘Transformer’). All runtime parameters not listed in the table adopted their defa…
Name	Type	Description	Configurations	Reference
C	Tunable	Inverse of regularization strength	0.001, 0.01, 0.1, 1, 10, 100	See C in sklearn.linear_model.LogisticRegression
l1_ratio	Tunable	The elastic-net mixing parameter to control the weight of L1- and L2- regularization	0.1, 0.25, 0.5, 0.75, 0.9	See l1_ratio in sklearn.linear_model.LogisticRegression
cost_mul	Tunable	Cost multiplier of the training loss for the negative class, used for false-positive-averse cost-sensitive learning	2, 4, 8, 16	See class_weight in sklearn.linear_model.LogisticRegression
max_iter	Fixed	Maximum number of iterations taken for the solvers to converge	1000	See max_iter in sklearn.linear_model.LogisticRegression

### Sheet: SVM
Supplementary Table 2. Hyperparameter configurations of predictive algorithms.
Tunable and fixed hyperparameters are shown for eight prediction models in separate sheets: artificial neural network (‘ANN’), elastic net (‘EN’), support vector machine (‘SVM’), extreme gradient boosting (‘XGB’), and four transformer models with unimodal or multimodal data input and standard or fusion architecture (‘Transformer’). All runtime parameters not listed in the table adopted their defa…
Name	Type	Description	Configurations	Reference
penalty	Tunable	Norm used in the penalization, L1- or L2-regularization	‘l1’, ‘l2’	See penalty in sklearn.svm.LinearSVC
C	Tunable	Regularization parameter	0.001, 0.01, 0.1, 1, 10, 100	See C in sklearn.svm.LinearSVC
cost_mul	Tunable	Cost multiplier of the training loss for the negative class, used for false-positive-averse cost-sensitive learning.	2, 4, 8, 16	See class_weight in sklearn.svm.LinearSVC
max_iter	Fixed	Maximum number of iterations to be run	1000	See max_iter in sklearn.svm.LinearSVC

### Sheet: XGB
Supplementary Table 2. Hyperparameter configurations of predictive algorithms.
Tunable and fixed hyperparameters are shown for eight prediction models in separate sheets: artificial neural network (‘ANN’), elastic net (‘EN’), support vector machine (‘SVM’), extreme gradient boosting (‘XGB’), and four transformer models with unimodal or multimodal data input and standard or fusion architecture (‘Transformer’). All runtime parameters not listed in the table adopted their defa…
Name	Type	Description	Configurations	Reference
max_depth	Tunable	Maximum tree depth for base learner	4, 6, 8	See max_depth in xgboost.XGBClassifier
n_estimators	Tunable	Number of boosting rounds	100, 300, 500	See n_estimators in xgboost.XGBClassifier
learning_rate	Tunable	Boosting learning rate (‘eta’)	0.1, 0.3, 0.5	See learning_rate in xgboost.XGBClassifier
reg_lambda	Tunable	L2 regularization term on weights (‘lambda’)	0.1, 1, 10	See reg_lambda in xgboost.XGBClassifier
cost_mul	Tunable	Cost multiplier of the training loss for the negative class, used for false-positive-averse cost-sensitive learning.	2, 4, 8, 16	See sample.weight in xgboost.XGBClassifier.fit

### Sheet: Transformer
Supplementary Table 2. Hyperparameter configurations of predictive algorithms.
Tunable and fixed hyperparameters are shown for eight prediction models in separate sheets: artificial neural network (‘ANN’), elastic net (‘EN’), support vector machine (‘SVM’), extreme gradient boosting (‘XGB’), and four transformer models with unimodal or multimodal data input and standard or fusion architecture (‘Transformer’). All runtime parameters not listed in the table adopted their defa…
Name	Type	Description	Configurations	Reference
d_model	Tunable	Number of expected features in the encoder inputs	64, 128, 256	See d_model of torch.nn.Transformer
n_head	Tunable	Number of heads in the multi-head-attention models	2, 4	See nhead of torch.nn.Transformer
n_layers	Tunable	Number of sub-encoder-layers in the transformer encoder	1, 2	See num_layers of torch.nn.TransformerEncoder
n_units	Tunable	The dimension of the feedforward network model	128, 256	See dim_feedforward of torch.nn.Transformer
lr	Tunable	Learning rate of the AdamW optimizer	1e-3, 1e-4	See lr of torch.optim.AdamW
cost_mul	Tunable	Cost multiplier of the training and validation loss for the negative class, used for false-positive-averse cost-sensitive learning	2, 4, 8, 16	See cost_mul of train_tf in _Helper_Scripts/Transformer_Modeling.py on GitHub
handle_nan	Tunable	Method of handling missing data. ‘Implicit’ means that the missing data is overlooked by the transformer, whereas ‘explicit’ means that missingness is encoded as information during modeling via a linear layer	‘implicit’, ‘explicit’	See handle_nan of TransformerClassifier in _Helper_Scripts/Transformer_Modeling.py on GitHub
d_static	Tunable	Dimension of the feedforward network model for static features, used only for the fusion-based transformer architecture	64, 128	See d_static of StaticEncoder in _Helper_Scripts/Transformer_Fusion_Modeling.py on GitHub
n_static_layers	Tunable	Number of hidden layers in the feedforward network model for static features, used only for the fusion-based transformer architecture	1, 2	See n_static_layers in _Helper_Scripts/Transformer_Fusion_Modeling.py on GitHub
batch_size	Fixed	Batch size of the training set	32	See batch_size of torch.utils.data.DataLoader
dropout	Fixed	Probability of an element to be dropped out during model training	0.1	See dropout of torch.nn.functional.dropout
max_epochs	Fixed	Maximum number of rounds updating weights and biases during model training	300	See max_epochs of train_tf in _Helper_Scripts/Transformer_Modeling.py on GitHub
scheduler_factor	Fixed	Factor by which the learning rate will be reduced when a metric has stopped improving during model training	0.5	See factor of torch.optim.lr_scheduler.ReduceLROnPlateau
scheduler_patience	Fixed	Number of allowed epochs with no improvement after which the learning rate will be reduced during model training	20	See patience of torch.optim.lr_scheduler.ReduceLROnPlateau
